# Determining the Origins of Repeat *Trichomonas vaginalis* Infections Using Clinical Versus Genotype-Informed Criteria

**DOI:** 10.1101/2022.01.31.22268862

**Authors:** Heather Larkin, Martina Bradic, Norine Schmidt, David H. Martin, Jane M. Carlton, Patricia J. Kissinger

**Author notes:** **Corresponding author:** Patricia J. Kissinger, PhD, 1440 Canal St. #8318, New Orleans, LA 70112.

## Abstract

**Background:** High rates of repeat infections post-treatment are reported in women infected with *Trichomonas vaginalis* (TV). Determining the origin of repeat infections is generally limited to clinical queries of adherence to treatment and sexual exposure. The purpose of this study was to add micro-satellite (MS) genotype data to classification criteria for origin of repeat TV infection, and examine if the addition of TV genotype changes classification as treatment failure, re-infection, or new infection

**Methods:** Women were enrolled at clinics in Birmingham, AL; Jackson, MS; and New Orleans, LA as part of a randomized clinical trial comparing single-dose (2 g) and multi-dose (500 mg twice daily x 7 days) metronidazole (MTZ) treatment regimens. Participants provided vaginal swabs and completed a behavioral audio-computer assisted self-interview (ACASI). TV specimens were genotyped at 11 microsatellite (MS) loci. Women with repeat TV infections at TOC, were classified as treatment failure, re-infection or new infections using behavioral and genotype data; classifications were compared.

**Results:** Data were available for 45 women. Genotype concordance was defined as <4 MS loci different and genotype discordance was defined as ≥ 4 MS loci different. Clinical criteria vs. genotype-informed criteria classifications were treatment failure (66.7% vs 64.4%) re-infection (26.7% vs. 17.8%) and new infections (6.7% vs. 17.8%) respectively; Bowker’s test of symmetry had Χ^2^=16.00 p=0.0011, indicating differences in results.

**Conclusions:** The majority of women, using either criteria, were classified as treatment failure. Clinical assessment may overestimate reinfections and underestimate new infections. Patient counseling should be adapted accordingly.

**Summary:** To more precisely determine the origin of repeat *Trichomonas vaginalis* infection, we compared genotype microsatellite size polymorphism data to clinical criteria and found that clinical data overestimated reinfection and underestimated new infections. Patient counselling should consider new partners.
