## Supplementary Tables S1 S2 S3 for "Determining the Origins of Repeat *Trichomonas vaginalis* Infections Using Clinical Versus Genotype-Informed Criteria"

### Sheet: S1 Behavioral
Supplementary Table 1. Behavioral and genotype data of repeat Trichomonas vaginalis infection
Baseline/TOC genotype ≥4 different MS	Exposure description	Behavioral summary	Clinical Classification	Genotype-informed Classification
different	No vaginal sex with baseline or new partners	No sexual exposure	Treatment failure	New infection
different	No vaginal sex with baseline or new partners	No sexual exposure	Treatment failure	New infection
different	No vaginal sex with baseline or new partners	No sexual exposure	Treatment failure	New infection
different	No vaginal sex with baseline or new partners	No sexual expsoure	Treatment failure	New infection
different	Condomless vaginal sex with baseline partner - no new partners	Sexual exposure baseline partner	Reinfection	New infection
different	Condomless vaginal sex with baseline and new partners	Sexual exposure baseline and new partners	Reinfection	New infection
different	Condomless vaginal sex with baseline partner - no new partners	Sexual exposure baseline partner	Reinfection	New infection
different	Condomless vaginal sex with new partner	Sexual exposure new partner	New infection	New infection
same	Vaginal sex with baseline partner 100% condom use - no new partners	No sexual exposure	Treatment failure	Treatment failure
same	No vaginal sex with baseline or new partners	No sexual exposure	Treatment failure	Treatment failure
same	Vaginal sex with baseline partner 100% condom use - no new partners	No sexual exposure	Treatment failure	Treatment failure
same	No vaginal sex with baseline or new partners	No sexual exposure	Treatment failure	Treatment failure
same	Vaginal sex with new partners- 100% condom usage- no vaginal sex with baseline partners	No sexual exposure	Treatment failure	Treatment failure
same	Vaginal sex with baseline partner- 100% condom usage- no new partners	No sexual exposure	Treatment failure	Treatment failure
same	No vaginal sex with baseline or new partners	No sexual exposure	Treatment failure	Treatment failure
same	No vaginal sex with baseline or new partners	No sexual exposure	Treatment failure	Treatment failure
same	No vaginal sex with baseline or new partners	No sexual exposure	Treatment failure	Treatment failure
same	No vaginal sex with baseline or new partners	No sexual exposure	Treatment failure	Treatment failure
same	No vaginal sex with baseline or new partners	No sexual exposure	Treatment failure	Treatment failure
same	No vaginal sex with baseline or new partners	No sexual exposure	Treatment failure	Treatment failure
same	No vaginal sex with baseline or new partners	No sexual exposure	Treatment failure	Treatment failure
same	No vaginal sex with baseline partner; Vaginal sex with new partner 100% condom use	No sexual exposure	Treatment failure	Treatment failure
same	No vaginal sex with baseline or new partners	No sexual exposure	Treatment failure	Treatment failure
same	Vaginal sex with baseline partner- 100% condom usage- no new partners	No sexual exposure	Treatment failure	Treatment failure
same	No vaginal sex with baseline or new partners	No sexual exposure	Treatment failure	Treatment failure
same	Vaginal sex with baseline partner- 100% condom usage- no new partners	No sexual exposure	Treatment failure	Treatment failure
same	Vaginal sex with baseline partner- 100% condom usage - no new partners	No sexual exposure	Treatment failure	Treatment failure
same	Vaginal sex with baseline partner- 100% condom usage- no new partners	No sexual exposure	Treatment failure	Treatment failure
same	No vaginal sex with baseline or new partners	No sexual exposure	Treatment failure	Treatment failure
same	No vaginal sex with baseline or new partners	No sexual exposure	Treatment failure	Treatment failure
same	No vaginal sex with baseline or new partners	No sexual exposure	Treatment failure	Treatment failure
same	Vaginal sex with baseline partner 100% condom use - no new partners	No sexual exposure	Treatment failure	Treatment failure
same		No sexual exposure	Treatment failure	Treatment failure
same	No vaginal sex with baseline or new partners	No sexual exposure	Treatment failure	Treatment failure
same	Condomless vaginal sex with baseline partner; Vaginal sex with new partner 100% condom use	Sexual exposure baseline partner	Reinfection	Treatment failure
same	Condomless vaginal sex with baseline partner - no new partners	Sexual exposure baseline partner	Reinfection	Reinfection
same	Condomless vaginal sex with baseline partner - no new partners	Sexual exposure baseline partner	Reinfection	Reinfection
same	Condomless vaginal sex with baseline partner - no new partners	Sexual exposure base partner	Reinfection	Reinfection
same	Condomless vaginal sex with baseline and new partners	Sexual exposure baseline and new partners	Reinfection	Reinfection
same	Condomless vaginal sex with baseline partner - no new partners	Sexual exposure baseline partner	Reinfection	Reinfection
same	Condomless vaginal sex with baseline partner - no new partners	Sexual exposure baseline partner	Reinfection	Reinfection
same	Condomless vaginal sex with baseline partner - no new partners	Sexual exposure baseline partner	Reinfection	Reinfection
same	Condomless vaginal sex with baseline partner- no new partners	Sexual exposure baseline partner	Reinfection	Reinfection
same	No vaginal sex with baseline partner; Condomless sex with new partner	Sexual exposure new partner	New infection	Treatment failure
same	No vaginal sex with baseline partner; Condomless sex with new partner	Sexual exposure new partner	New infection	Treatment failure
		Total
		Treatment Failure	30	29
		Reinfection	12	8
		New Infection	3	8

### Sheet: S2 RCT
Supplementary Table 2. Origin of repeat Trichomonas vaginalis infection by parent study arm
	Clinical Epidemiology Classification			Genotype-Informed Classification
	n (%)			n (%)
	Single Day 2 g	7 Day 2 x 500 mg	Both Arms	Single Day 2 g	7 Day 2 x 500 mg	Both Arms
Treatment Failure	22 (73.3)	8 (53.3)	30 (66.7)	17 (56.7)	5 (33.3)	24 (53.3)
Reinfection	6 (20.0)	6 (40.0)	12 (26.7)	3 (10.0)	4 (26.7)	7 (15.6)
New Infection	2 (6.7)	1 (6.6)	3 (6.7)	8 (26.7)	6 (40.0)	14 (31.1)
Total	30 (100.0)	15 (100.0)	45 (100.0)	30 (100.0)	15 (100.0)	45 (100.0)

### Sheet: S3 Alleles
Supplementary Table 3. Microsatellite Allelic Data
SAMPLE ID	CLINIC	MS01	MS01	MS07	MS07	MS08	MS08	MS09	MS09	MS38	MS38	MS77	MS77	MS94	MS94	MS135	MS135	MS153	MS153	MS168	MS168	MS184	MS184		% type 2	% type 1	Final type designation **
G3 reference strain	Ref strain	170	170	401	401	270	270	423	423	266	266	227	227	209	209	248	248	242	242	183	183	254	254
2075_0	1	181	181	395	395	270	270	423	423	266	266	227	227	209	209	236	236	234	234	183	183	255	255		0.223	0.777	mixed type
2075_4	1	170	170	395	395	270	270	423	423	266	266	227	227	211	211	234	234	234	234	183	183	251	251		0.07	0.93	type 1
2094_0	1	181	181	389	389	254	254	426	426	316	316	229	229	209	209	234	234	236	236	174	174	251	251		0.995	0.005	type 2
2094_4	1	181	181	389	389	254	254	423	426	316	316	229	229	209	209	234	234	236	236	174	174	251	251		0.994	0.006	type 2
4058_0	2	204	204	389	389	270	270	423	423	413	413	233	233	213	213	238	238	238	238	183	183	245	245		0.9	0.1	mixed type
4058_4	2	204	204	389	389	270	270	423	423	413	413	233	233	213	213	238	238	238	238	177	177	245	245		0.989	0.011	type 2
4060_0	2	170	170	389	389	270	270	423	423	291	291	227	227	211	211	240	240	240	240	173	173	251	251		0.141	0.859	mixed type
4060_4	2	170	170	389	389	270	270	423	426	290	290	229	229	209	209	238	238	242	242	177	177	251	251		0.885	0.115	mixed type
4062_0	2	170	170	389	389	270	270	426	426	365	365	233	233	209	209	236	236	238	238	174	174	245	245		0.99	0.01	type 2
4062_4	2	176	176	395	395	270	270	423	423	316	316	227	227	213	213	236	236	238	238	174	174	242	242		0.621	0.379	mixed type
4076_0	2	181	181	389	389	254	254	423	423	316	316	233	233	209	209	236	236	238	238	174	174	248	248		0.994	0.006	type 2
4076_4	2	181	181	389	389	254	254	423	423	316	316	233	233	209	209	236	236	238	238	174	174	251	251		0.994	0.006	type 2
4091_0	2	170	170	395	395	282	282	423	423	241	241	227	227	207	207	239	239	234	234	181	181	242	242		0.004	0.996	type 1
4091_4	2	176	176	390	390	282	282	423	423	241	241	227	227	207	207	239	239	234	234	179	179	242	242		0.006	0.994	type 1
4092_0	2	193	193	389	389	270	270	423	423	242	242	229	229	213	213	246	246	238	238	177	177	248	248		0.818	0.182	mixed type
4092_4	2	193	193	389	389	270	270	423	423	291	291	229	229	213	213	246	246	238	238	177	177	248	248		0.933	0.067	type 2
4107_0	2	187	187	395	395	270	270	426	426	413	413	233	233	213	213	NA	NA	NA	NA	177	177	254	254		0.876	0.124	mixed type
4107_4	2	204	204	395	395	270	270	426	426	416	416	233	233	213	213	238	238	236	236	177	177	245	245		0.911	0.089	type 2
4118_0	2	170	170	405	405	270	270	423	423	266	266	227	227	205	205	248	248	234	234	179	179	242	242		0.004	0.996	type 1
4118_4	2	170	170	405	405	270	270	423	423	266	266	250	250	205	205	248	248	234	234	179	179	242	242		0.005	0.995	type 1
4123_0	2	170	170	390	390	270	270	423	423	266	266	227	227	211	211	239	239	234	234	183	183	254	254		0.005	0.995	type 1
4123_4	2	170	170	390	390	270	270	423	423	266	266	227	227	211	211	239	239	234	234	183	183	254	254		0.005	0.995	type 1
4136_0	2	170	170	405	405	270	270	423	423	242	242	NA	NA	209	209	237	237	242	242	173	173	242	242		0.007	0.993	type 1
4136_4	2	170	170	405	405	270	270	423	423	242	242	NA	NA	207	207	NA	NA	242	242	173	173	245	245		0.014	0.986	type 1
4139_0	2	164	164	389	389	254	254	426	426	241	241	227	227	209	209	236	236	238	238	174	174	254	254		0.62	0.38	mixed type
4139_4	2	165	165	395	395	282	282	423	423	266	266	269	272	203	203	244	244	234	234	183	183	245	245		0.009	0.991	type 1
4165_0	2	170	170	395	395	264	264	423	426	266	266	229	229	211	211	246	246	236	236	173	173	242	242		0.01	0.99	type 1
4165_4	2	187	187	389	389	270	270	423	423	316	316	233	233	213	213	236	236	238	238	177	177	251	251		0.993	0.007	type 2
4169_0	2	182	182	389	389	270	270	423	423	341	341	229	229	209	209	236	236	234	234	177	177	251	251		0.974	0.026	type 2
4169_4	2	182	182	389	389	270	270	423	423	341	341	229	229	209	209	236	236	234	234	177	177	251	251		0.974	0.026	type 2
4182_0	2	181	181	389	389	254	254	426	426	463	463	265	265	209	209	235	235	238	238	177	177	251	251		0.996	0.004	type 2
4182_4	2	187	187	401	401	254	254	426	426	463	463	NA	NA	209	209	235	235	238	238	177	177	251	251		0.995	0.005	type 2
4192_0	2	199	199	389	389	254	254	426	426	413	413	233	233	211	211	235	235	234	234	177	177	242	242		0.969	0.031	type 2
4192_4	2	199	199	389	389	254	254	426	426	413	413	233	233	211	211	235	235	234	234	175	175	242	242		0.97	0.03	type 2
4206_0	2	170	170	395	395	270	270	423	423	266	266	227	227	213	213	246	246	236	236	181	181	242	242		0.008	0.992	type 1
4206_4	2	170	170	395	395	270	270	423	423	266	266	227	227	213	213	246	246	236	236	181	181	242	242		0.007	0.993	type 1
4208_0	2	170	170	395	395	270	270	423	423	242	242	227	227	213	213	238	238	234	234	173	173	242	242		0.007	0.993	type 1
4208_4	2	170	170	395	395	270	270	423	423	242	242	227	227	213	213	238	238	234	234	173	173	242	242		0.007	0.993	type 1
4211_0	2	170	170	389	389	282	282	423	423	341	341	NA	NA	209	209	236	236	234	234	181	181	242	242		0.341	0.659	mixed type
4211_4	2	170	170	389	389	282	282	423	423	341	341	227	227	209	209	236	236	234	234	181	181	242	242		0.283	0.717	mixed type
4220_0	2	170	170	389	389	270	270	426	426	366	366	229	229	209	209	236	236	238	238	173	173	244	244		0.981	0.019	type 2
4220_4	2	170	170	389	389	270	270	426	426	366	366	229	229	209	209	236	236	238	238	173	173	244	244		0.98	0.02	type 2
4228_0	2	193	193	389	389	240	240	423	423	316	316	229	229	209	209	236	236	238	238	178	178	251	251		0.994	0.006	type 2
4228_4	2	193	193	389	398	238	238	423	423	316	316	229	229	209	209	236	236	238	238	178	178	251	251		0.993	0.007	type 2
4229_0	2	187	187	401	401	254	254	426	426	366	366	229	229	213	213	237	237	238	238	176	176	251	251		0.994	0.006	type 2
4229_4	2	187	187	401	401	254	254	426	426	366	366	229	229	213	213	237	237	238	238	176	176	251	251		0.994	0.006	type 2
4240_0	2	170	170	405	405	264	264	426	426	241	241	227	227	207	207	244	244	236	236	173	173	242	242		0.006	0.994	type 1
4240_4	2	170	170	405	405	264	264	426	426	241	241	227	227	207	207	244	244	236	236	173	173	242	242		0.006	0.994	type 1
4272_0	2	165	170	389	389	264	264	426	426	266	266	227	227	209	209	237	237	236	236	177	177	245	245		0.315	0.685	mixed type
4272_4	2	170	170	395	395	270	270	426	426	266	266	227	227	207	207	237	237	240	240	173	173	242	242		0.007	0.993	type 1
4305_0	2	181	181	389	389	270	270	426	426	438	438	229	229	209	209	234	234	238	238	181	181	251	251		0.989	0.011	type 2
4305_4	2	181	181	389	389	270	270	426	426	438	438	229	229	209	209	234	234	238	238	181	181	254	254		0.959	0.041	type 2
4326-0	2	170	170	395	395	282	282	426	426	266	266	229	229	209	209	239	239	242	242	179	179	254	254		0.012	0.988	type 1
4326-4	2	170	170	389	389	282	282	418	418	266	266	229	229	209	209	239	239	242	242	179	179	254	254		0.039	0.961	type 1
4327-0	2	170	170	395	395	270	270	423	423	266	266	227	227	207	207	239	239	236	236	188	188	241	241		0.005	0.995	type 1
4327-4	2	170	170	395	395	270	270	423	423	266	266	227	227	207	207	239	239	236	236	188	188	241	241		0.005	0.995	type 1
4337_0	2	170	170	425	425	270	270	426	426	363	363	233	233	209	209	236	236	238	238	173	173	245	245		0.976	0.024	type 2
4337_4	2	170	170	427	425	270	270	423	426	363	363	263	263	209	209	236	236	238	238	173	173	245	245		0.952	0.048	type 2
4338_0	2	187	187	389	389	254	254	426	426	316	316	233	233	209	209	236	236	238	238	175	175	251	251		0.996	0.004	type 2
4338_4	2	187	187	389	389	254	254	426	426	316	316	233	233	209	209	236	236	238	238	175	175	251	251		0.996	0.004	type 2
4341_0	2	170	170	431	431	264	264	NA	NA	241	241	225	225	209	209	NA	NA	244	244	177	177	258	258		0.137	0.863	mixed type
4341_4	2	170	170	431	431	264	264	426	426	241	241	227	227	209	209	246	246	240	240	173	173	241	241		0.008	0.992	type 1
4346_0	2	176	176	389	389	270	270	426	426	341	341	229	229	209	209	234	234	236	236	173	173	248	248		0.987	0.013	type 2
4346_4	2	170	170	389	389	264	264	426	426	341	341	229	229	213	213	234	234	236	236	173	173	248	248		0.795	0.205	mixed type
4353_0	2	181	181	389	389	254	254	426	426	290	290	233	233	209	209	235	235	238	238	175	175	251	251		0.996	0.004	type 2
4353_4	2	164	164	389	389	282	282	426	426	438	438	227	227	209	211	237	237	236	236	174	175	241	241		0.397	0.603	mixed type
4356_0	2	170	170	431	431	270	270	426	426	266	266	246	246	209	209	250	250	240	240	168	168	251	251		0.039	0.961	type 1
4356_4	2	170	170	431	431	270	270	426	426	266	266	244	244	209	209	NA	NA	240	240	173	173	251	251		0.057	0.943	type 1
4373_0	2	181	193	431	431	247	247	426	426	430	430	233	233	209	209	236	236	238	238	173	173	251	251		0.987	0.013	type 2
4373_4	2	193	193	431	431	254	254	426	426	430	430	233	233	209	209	235	235	238	238	173	173	251	251		0.988	0.012	type 2
4374_0	2	176	176	389	389	254	254	426	426	341	341	233	233	209	209	234	234	240	242	175	175	242	242		0.936	0.064	type 2
4374_4	2	199	199	389	389	270	270	426	426	290	290	229	229	213	213	236	236	244	244	175	175	251	251		0.994	0.006	type 2
4376_0	2	176	176	389	389	270	270	426	426	316	316	229	229	209	209	236	236	238	238	175	175	251	251		0.995	0.005	type 2
4376_4	2	176	176	389	389	270	270	426	426	316	316	229	229	209	209	236	236	238	238	175	175	242	251		0.992	0.008	type 2
6040_0	3	170	170	395	401	264	264	423	423	266	266	NA	NA	209	209	238	238	234	234	183	183	242	242		0.007	0.993	type 1
6040_4	3	170	170	395	395	264	264	423	423	266	266	227	227	209	209	238	238	240	240	179	179	242	242		0.005	0.995	type 1
6046_0	3	182	182	395	395	270	270	423	423	242	242	227	227	209	209	237	237	234	234	179	179	242	242		0.017	0.983	type 1
6046_4	3	170	170	395	395	270	270	423	423	242	242	227	227	209	209	237	237	234	234	179	179	242	242		0.006	0.994	type 1
6076_0	3	NA	NA	395	395	270	270	423	423	266	266	NA	NA	209	209	238	238	209	209	173	173	242	242		0.007	0.993	type 1
6076_4	3	158	158	389	395	270	270	423	426	266	266	227	227	209	209	238	238	209	209	173	173	242	242		0.019	0.981	type 1
6078_0	3	187	187	406	406	240	240	426	426	342	342	231	231	211	211	235	235	238	238	174	174	245	245		0.995	0.005	type 2
6078_4	3	187	187	406	406	240	240	426	426	342	342	231	231	211	211	235	235	238	238	174	174	245	245		0.995	0.005	type 2
6079_0	3	170	170	401	401	240	240	426	426	388	388	231	231	211	211	234	234	238	238	174	174	245	245		0.99	0.01	type 2
6079_4	3	170	170	389	389	240	240	426	426	388	388	231	231	211	211	234	234	238	238	174	174	245	245		0.991	0.009	type 2
6093_0	3	187	187	389	389	270	270	426	426	316	316	239	239	207	207	235	235	238	238	177	177	242	242		0.981	0.019	type 2
6093_4	3	174	158	389	389	270	270	426	426	316	316	239	239	207	207	235	235	238	238	177	177	242	242		0.95	0.05	type 2
6097_0	3	182	182	389	389	254	254	426	426	316	316	229	229	213	213	237	237	236	236	177	177	251	251		0.993	0.007	type 2
6097_4	3	182	182	389	389	254	254	426	426	316	316	229	229	213	213	237	237	236	236	177	177	251	251		0.993	0.007	type 2
6100_0	3	176	176	401	401	254	254	426	426	388	388	229	229	211	211	235	235	236	236	174	174	251	251		0.993	0.007	type 2
6100_4	3	176	176	401	401	254	254	426	426	388	388	229	229	211	211	235	235	236	236	174	174	251	251		0.993	0.007	type 2
6127_0	3	176	176	395	395	282	282	426	426	260	260	229	229	211	211	237	237	236	236	173	173	242	242		0.039	0.961	type 1
6127_4	3	182	187	405	405	270	270	426	426	341	341	229	229	209	209	234	234	240	240	173	173	245	245		0.666	0.334	mixed type
6129_0	3	164	164	431	431	270	270	423	423	412	412	229	229	211	211	250	250	236	236	173	173	242	242		0.013	0.987	type 1
6129_4	3	164	164	395	395	270	270	426	426	266	266	229	229	211	211	250	250	236	236	173	173	242	242		0.015	0.985	type 1
6131_0	3	170	170	389	389	270	270	426	426	266	266	NA	NA	211	211	244	240	234	234	177	177	248	248		0.423	0.577	mixed type
6131_4	3	170	170	401	401	283	283	423	423	241	241	227	227	211	211	239	239	240	240	173	173	254	254		0.006	0.994	type 1
6144_0	3	170	170	395	395	240	240	423	423	266	266	227	227	205	205	238	238	234	234	173	173	242	242		0.015	0.985	type 1
6144_4	3	170	170	395	395	270	270	423	423	266	266	227	227	207	207	238	238	234	234	173	173	242	242		0.005	0.995	type 1
6171_0	3	170	170	389	389	270	270	423	423	266	266	NA	NA	211	211	234	234	234	234	177	177	242	242		0.267	0.733	mixed type
6171_4	3	181	181	406	406	NA	NA	426	426	412	412	227	227	213	213	237	237	238	238	174	174	251	251		0.794	0.206	mixed type
6180_0	3	181	181	437	437	238	238	426	426	413	413	229	229	207	207	238	238	238	238	175	175	251	251		0.992	0.008	type 2
6180_4	3	181	181	437	437	238	238	426	426	413	413	229	229	207	207	238	238	238	238	175	175	251	251		0.992	0.008	type 2
